# A Personalized Probabilistic Approach to Ovarian Cancer Diagnostics

**DOI:** 10.1101/2023.11.24.23298971

**Authors:** Dongjo Ban, Stephen N. Housley, Lilya V. Matyunina, L. DeEtte McDonald, Victoria L. Bae-Jump, Benedict B. Benigno, Jeffrey Skolnick, John F. McDonald

**Affiliations:** Integrated Cancer Research Center, School of Biological Sciences, Georgia Institute of Technology, 315 Ferst Drive, Atlanta, GA 30332 USA; Department of Obstetrics and Gynecology, University of North Carolina, 3009 Old Clinic Building, Chapel Hill, NC 27599, USA; Ovarian Cancer Institute, 1266 W. Paces Ferry Rd NW #339, Atlanta, GA 30327, USA; Center for the Study of Systems Biology, School of Biological Sciences, Georgia Institute of Technology, 315 Ferst Drive, Atlanta, GA 30332, USA

## Abstract

**Objective:** The identification/development of a machine learning (ML)-based classifier that utilizes metabolic profiles of serum samples to accurately identify individuals with ovarian cancer (OC).

**Methods:** Serum samples collected from 431 OC patients and 133 normal women at four geographic locations were analyzed by mass spectrometry. Reliable metabolites were identified using recursive feature elimination (RFE) coupled with repeated cross-validation (CV) and used to develop a consensus classifier able to distinguish cancer from non-cancer. The probabilities assigned to individuals by the model were used to create a clinical tool that assigns a likelihood that an individual patient sample is cancer or normal.

**Results:** Our consensus classification model is able to distinguish cancer from control samples with 93% accuracy. The frequency distribution of individual patient scores was used to develop a clinical tool that assigns a likelihood that an individual patient does or does not have cancer.

**Conclusions:** An integrative approach using metabolomic profiles and ML-based classifiers has been employed to develop a clinical tool that assigns a probability that an individual patient does or does not have OC. This personalized/probabilistic approach to cancer diagnostics is more clinically informative and accurate than traditional binary (yes/no) tests and represents a promising new direction in the early detection of OC.

**HIGHLIGHTS:**

- Predictive models derived from machine learning (ML) analyses of serum metabolic profiles can accurately (PPV 93%) detect ovarian cancer (OC).
- Only a minority of the most predictively informative metabolites are currently annotated (7%).
- Lipids predominate among the most predictively informative metabolites currently annotated.
- The frequency distribution of model-derived patient scores can be used to develop a useful clinical tool for the diagnosis of OC.
