## supplemental tables for "A Personalized Probabilistic Approach to Ovarian Cancer Diagnostics"

### Sheet: Supp. Table 1
Supplementary Table 1 (Data acquisition): Number of features satisfying nRSD and D-ratio thresholds (< 10%)
Dataset	# Features	# Features (nRSD < .10)	# Features (D-ratio < .10)	# Features (Remaining)
HN	13504	9427	6039	5952
HP	6956	6030	3432	2138
RN	7851	5825	2142	3378
RP	6014	4148	1417	1399

### Sheet: Supp. Table 2
Supplementary Table 2 (Assessment of Metabolomic Features): HMDB super classes of the features with putative annotation
Features	Dataset	Rank	Name	HMDB Diseases	HMDB Super Class	HMDB Class
RP3728	RP	2	Lithocholic acid	Cystic fibrosis;Biliary atresia;Colorectal cancer;Primary biliary cirrhosis	Lipids and lipid-like molecules	Steroids and steroid derivatives
RP2490	RP	4	N-Phenylacetylglutamine	Uremia;Colorectal cancer;Eosinophilic esophagitis	Organic acids and derivatives	Carboxylic acids and derivatives
RP3729	RP	5	Lithocholic acid	Cystic fibrosis;Biliary atresia;Colorectal cancer;Primary biliary cirrhosis	Lipids and lipid-like molecules	Steroids and steroid derivatives
HP2439	HP	20	3-Hydroxytetradecanedioic acid	Ketosis	Lipids and lipid-like molecules	Fatty Acyls
HN9928	HN	33	Arnamiol	None	Lipids and lipid-like molecules	Prenol lipids
HN7136	HN	43	(-)-pinellic acid	None	Lipids and lipid-like molecules	Fatty Acyls
RP1537	RP	43	Methyl indole-3-acetate	None	Organoheterocyclic compounds	Indoles and derivatives
HN5514	HN	48	3-Hydroxytetradecanedioic acid	Ketosis	Lipids and lipid-like molecules	Fatty Acyls
HN5785	HN	63	p-Cresyl-b-D-glucuronide	None	Organic oxygen compounds	Organooxygen compounds
HN11685	HN	70	Oleic Acid	Gestational diabetes;Lung Cancer;Schizophrenia;Isovaleric acidemia;Colorectal cancer	Lipids and lipid-like molecules	Fatty Acyls
HN6341	HN	79	8-Hydroxyhexadecanedioic acid	None	Lipids and lipid-like molecules	Fatty Acyls
RN6096	RN	83	Taurodeoxycholic acid sodium salt	Hepatocellular carcinoma;Cirrhosis;Colorectal cancer;Metastatic melanoma	Lipids and lipid-like molecules	Steroids and steroid derivatives
HP2438	HP	88	3-Hydroxytetradecanedioic acid	Ketosis	Lipids and lipid-like molecules	Fatty Acyls
HN5925	HN	98	6-Hydroxypentadecanedioic acid	None	Lipids and lipid-like molecules	Fatty Acyls
HN12639	HN	105	1-(1Z-hexadecenyl)-2-arachidonoyl-sn-glycero-3-phosphoethanolamine	Metastatic melanoma	Lipids and lipid-like molecules	Glycerophospholipids
RP4548	RP	108	Taurodeoxycholic Acid (sodium salt)	Hepatocellular carcinoma;Cirrhosis;Colorectal cancer;Metastatic melanoma	Lipids and lipid-like molecules	Steroids and steroid derivatives
HP3989	HP	127	3-Formyl-2a-methoxy-6,6,7b-trimethyl-1H,2H,2ah,4ah,5H,6H,7H,7ah,7BH-cyclobuta[e]inden-2-yl 2,4-dihydroxy-6-methylbenzoic acid	None	Lipids and lipid-like molecules	Prenol lipids
RP2285	RP	134	(R)-3-hydroxybutyrylcarnitine	None	Lipids and lipid-like molecules	Fatty Acyls
HN4594	HN	147	3-Hydroxydodecanedioic acid	Ovarian cancer;3-Hydroxydicarboxylic aciduria	Organic acids and derivatives	Hydroxy acids and derivatives
RN3802	RN	152	Sorbitan, monododecanoate	None	Lipids and lipid-like molecules	Fatty Acyls
HN5211	HN	162	N-Phenylacetylglutamine	Uremia;Colorectal cancer;Eosinophilic esophagitis	Organic acids and derivatives	Carboxylic acids and derivatives
RN3514	RN	166	(-)-pinellic acid	None	Lipids and lipid-like molecules	Fatty Acyls
RP2456	RP	168	5,8,12-Trihydroxy-2-oxododecanoic acid	None	Organic acids and derivatives	Keto acids and derivatives
HN10236	HN	169	Glycocholic acid	Hepatobiliary diseases;Celiac disease;Biliary atresia;Choledochal cysts;Intrahepatic biliary hypoplasia;Neonatal hepatitis;Alpha-1-antitrypsin deficiency;Cystic fibrosis;Galactosemia type 1;Chronic active hepatitis;Glycogen storage disease;Acute liver failure;Portal vein obstruction;Wilson's disease;Colorectal cancer;Crohn's disease;Ulcerative colitis	Lipids and lipid-like molecules	Steroids and steroid derivatives
RP4198	RP	171	prostaglandin G2 2-glyceryl ester	None	Lipids and lipid-like molecules	Fatty Acyls
HP5097	HP	175	Bilirubin	Crohn's disease;Gallbladder disease;Growth hormone deficiency;Crigler-Najjar syndrome type I;Primary hypomagnesemia;Anemia, congenital dyserythropoietic, type II;Lathosterolosis;Glucose-6-phosphate dehydrogenase deficiency;Cholestasis, progressive familial intrahepatic, 1;Donohue Syndrome;Citrullinemia type II, neonatal-onset;Infantile Liver Failure Syndrome 2;Bile Acid Synthesis Defect, Congenit…	Organoheterocyclic compounds	Tetrapyrroles and derivatives
RN5494	RN	178	1-Palmitoyl-2-hydroxy-sn-glycero-3-PE	Colorectal cancer;Ulcerative colitis;Iron deficiency	Lipids and lipid-like molecules	Glycerophospholipids
HN10836	HN	182	Taurodeoxycholic acid sodium salt	Hepatocellular carcinoma;Cirrhosis;Colorectal cancer;Metastatic melanoma	Lipids and lipid-like molecules	Steroids and steroid derivatives
RP4598	RP	188	LysoPC(P-18:0)	None	Lipids and lipid-like molecules	Glycerophospholipids
HP3751	HP	188	Tributyl citrate acetate	None	Organic acids and derivatives	Carboxylic acids and derivatives
HN7084	HN	196	Glycol stearate	None	Lipids and lipid-like molecules	Fatty Acyls
RN5085	RN	196	1-Myristoyl-2-hydroxy-sn-glycero-3-PE	Ulcerative colitis;Iron deficiency	Lipids and lipid-like molecules	Glycerophospholipids
HN5513	HN	202	3-Hydroxytetradecanedioic acid	Ketosis	Lipids and lipid-like molecules	Fatty Acyls
RP4359	RP	204	5?-Dihydrotestosterone glucuronide	None	Lipids and lipid-like molecules	Steroids and steroid derivatives
RP2875	RP	213	T-2 Tetraol toxin	None	Lipids and lipid-like molecules	Prenol lipids
RP2608	RP	219	3-Hydroxytetradecanedioic acid	Ketosis	Lipids and lipid-like molecules	Fatty Acyls
RP2922	RP	225	2,6 Dimethylheptanoyl carnitine	None	Lipids and lipid-like molecules	Fatty Acyls
RP2788	RP	233	6-Hydroxypentadecanedioic acid	None	Lipids and lipid-like molecules	Fatty Acyls
RN3548	RN	246	trp-lys	None	Organic acids and derivatives	Carboxylic acids and derivatives
HP4134	HP	249	2a-Hydroxy-3,6-bis(hydroxymethyl)-6,7b-dimethyl-1H,2H,2ah,4ah,5H,6H,7H,7ah,7BH-cyclobuta[e]inden-2-yl 2-hydroxy-4-methoxy-6-methylbenzoic acid	None	Lipids and lipid-like molecules	Prenol lipids
RN5657	RN	253	Glycocholic acid	Hepatobiliary diseases;Celiac disease;Biliary atresia;Choledochal cysts;Intrahepatic biliary hypoplasia;Neonatal hepatitis;Alpha-1-antitrypsin deficiency;Cystic fibrosis;Galactosemia type 1;Chronic active hepatitis;Glycogen storage disease;Acute liver failure;Portal vein obstruction;Wilson's disease;Colorectal cancer;Crohn's disease;Ulcerative colitis	Lipids and lipid-like molecules	Steroids and steroid derivatives
HN7624	HN	254	2-Methyl-5-(1-{[3,4,5-trihydroxy-6-(hydroxymethyl)oxan-2-yl]oxy}propan-2-yl)cyclopentane-1-carboxylate	None	Lipids and lipid-like molecules	Prenol lipids
HN7245	HN	259	1,5-Dibutyl 2-deoxy-3-C-(methoxycarbonyl)pentarate	None	Organic acids and derivatives	Carboxylic acids and derivatives
RP2255	RP	265	6-Hydroxy-5-methyl-4,11-dioxoundecanoic acid	None	Organic acids and derivatives	Keto acids and derivatives
RP4148	RP	268	3-Formyl-2a-methoxy-6,6,7b-trimethyl-1H,2H,2ah,4ah,5H,6H,7H,7ah,7BH-cyclobuta[e]inden-2-yl 2,4-dihydroxy-6-methylbenzoic acid	None	Lipids and lipid-like molecules	Prenol lipids
RP3997	RP	269	2a,7-Dihydroxy-3-(hydroxymethyl)-6,6,7b-trimethyl-1H,2H,2ah,4ah,5H,6H,7H,7ah,7BH-cyclobuta[e]inden-2-yl 2-hydroxy-4-methoxy-6-methylbenzoic acid	None	Lipids and lipid-like molecules	Prenol lipids
RP3726	RP	279	Lithocholic acid	Cystic fibrosis;Biliary atresia;Colorectal cancer;Primary biliary cirrhosis	Lipids and lipid-like molecules	Steroids and steroid derivatives
RN5053	RN	285	Lithocholic Acid	None	Lipids and lipid-like molecules	Steroids and steroid derivatives
HP5878	HP	292	PC(18:3(9Z,12Z,15Z)/18:2(9Z,12Z))	Pregnancy;Obesity	Lipids and lipid-like molecules	Glycerophospholipids
RN2623	RN	296	p-Cresyl-b-D-glucuronide	None	Organic oxygen compounds	Organooxygen compounds
RP2941	RP	302	(±)11(12)-EET	None	Lipids and lipid-like molecules	Fatty Acyls
HN11714	HN	303	6-(Stearoyloxy)octadecanoic acid	None	Lipids and lipid-like molecules	Fatty Acyls
HP3807	HP	305	2a-Hydroxy-3,6-bis(hydroxymethyl)-6,7b-dimethyl-1H,2H,2ah,4ah,5H,6H,7H,7ah,7BH-cyclobuta[e]inden-2-yl 2-hydroxy-4-methoxy-6-methylbenzoic acid	None	Lipids and lipid-like molecules	Prenol lipids
RP3999	RP	310	2a,7-Dihydroxy-3-(hydroxymethyl)-6,6,7b-trimethyl-1H,2H,2ah,4ah,5H,6H,7H,7ah,7BH-cyclobuta[e]inden-2-yl 2-hydroxy-4-methoxy-6-methylbenzoic acid	None	Lipids and lipid-like molecules	Prenol lipids
HP4825	HP	323	Ceramide (d18:1/16:0)	Ovarian cancer;Colorectal cancer	Lipids and lipid-like molecules	Sphingolipids
RP2607	RP	325	3-Hydroxytetradecanedioic acid	Ketosis	Lipids and lipid-like molecules	Fatty Acyls
RN5517	RN	331	?-Muricholic Acid	None	Lipids and lipid-like molecules	Steroids and steroid derivatives
RP2935	RP	337	8-Hydroxyhexadecanedioic acid	None	Lipids and lipid-like molecules	Fatty Acyls
RP2455	RP	338	5,8,12-Trihydroxy-2-oxododecanoic acid	None	Organic acids and derivatives	Keto acids and derivatives
HN9546	HN	340	3a-Hydroxy-N-(carboxymethyl)-5b-cholan-24-amide	None	Lipids and lipid-like molecules	Steroids and steroid derivatives
RP1370	RP	349	Hippuric acid	Uremia;Crohn's disease;Ulcerative colitis;Paraquat poisoning;Lung Cancer;Diabetes mellitus type 1;Argininosuccinic aciduria;Propionic acidemia;Tyrosinemia I;Phenylketonuria;Maple syrup urine disease;Eosinophilic esophagitis;Colorectal cancer;Schizophrenia;Obesity	Benzenoids	Benzene and substituted derivatives
HP4039	HP	349	prostaglandin G2 2-glyceryl ester	None	Lipids and lipid-like molecules	Fatty Acyls
HN12237	HN	350	Lysophosphatidylinositol(20:4)	None	Lipids and lipid-like molecules	Glycerophospholipids
RN4613	RN	351	Protectin D1	None	Lipids and lipid-like molecules	Fatty Acyls
RP3727	RP	354	Lithocholic acid	Cystic fibrosis;Biliary atresia;Colorectal cancer;Primary biliary cirrhosis	Lipids and lipid-like molecules	Steroids and steroid derivatives
RP2062	RP	362	3,4-Methylenesebacic acid	None	Lipids and lipid-like molecules	Fatty Acyls
RP3393	RP	369	13-Hydroxy-9-methoxy-10-oxo-11-octadecenoic acid	None	Lipids and lipid-like molecules	Fatty Acyls
RP4662	RP	370	LysoPC(18:3(9Z,12Z,15Z))	None	Lipids and lipid-like molecules	Glycerophospholipids
RN5659	RN	376	Glycocholic acid	Hepatobiliary diseases;Celiac disease;Biliary atresia;Choledochal cysts;Intrahepatic biliary hypoplasia;Neonatal hepatitis;Alpha-1-antitrypsin deficiency;Cystic fibrosis;Galactosemia type 1;Chronic active hepatitis;Glycogen storage disease;Acute liver failure;Portal vein obstruction;Wilson's disease;Colorectal cancer;Crohn's disease;Ulcerative colitis	Lipids and lipid-like molecules	Steroids and steroid derivatives
HN11391	HN	382	6-(Palmitoyloxy)octadecanoic acid	None	Lipids and lipid-like molecules	Fatty Acyls
RN2253	RN	389	N-Phenylacetylglutamine	Uremia;Colorectal cancer;Eosinophilic esophagitis	Organic acids and derivatives	Carboxylic acids and derivatives
RP3064	RP	391	9-Decenoylcarnitine	Obesity	Lipids and lipid-like molecules	Fatty Acyls
HN4598	HN	392	3-Hydroxydodecanedioic acid	Ovarian cancer;3-Hydroxydicarboxylic aciduria	Organic acids and derivatives	Hydroxy acids and derivatives
HN9943	HN	393	6-deoxocastasterone	None	Lipids and lipid-like molecules	Steroids and steroid derivatives
RP3663	RP	397	cis-5-Tetradecenoylcarnitine	Very Long Chain Acyl-CoA Dehydrogenase Deficiency;Obesity;Eosinophilic esophagitis	Lipids and lipid-like molecules	Fatty Acyls
HN12234	HN	398	Lysophosphatidylinositol(20:4)	None	Lipids and lipid-like molecules	Glycerophospholipids
HP3749	HP	403	Tributyl citrate acetate	None	Organic acids and derivatives	Carboxylic acids and derivatives
RP4803	RP	406	LysoPC(20:5(5Z,8Z,11Z,14Z,17Z))	None	Lipids and lipid-like molecules	Glycerophospholipids
RP1950	RP	407	3-Hydroxysebacic acid	Medium Chain Acyl-CoA Dehydrogenase Deficiency	Organic acids and derivatives	Hydroxy acids and derivatives
RP4716	RP	410	lysophosphatidylethanolamine (0:0/22:6(4Z,7Z,10Z,13Z,16Z,19Z))	None	Lipids and lipid-like molecules	Glycerophospholipids
RP2253	RP	417	6-Hydroxy-5-methyl-4,11-dioxoundecanoic acid	None	Organic acids and derivatives	Keto acids and derivatives
RP4961	RP	428	Bilirubin	Crohn's disease;Gallbladder disease;Growth hormone deficiency;Crigler-Najjar syndrome type I;Primary hypomagnesemia;Anemia, congenital dyserythropoietic, type II;Lathosterolosis;Glucose-6-phosphate dehydrogenase deficiency;Cholestasis, progressive familial intrahepatic, 1;Donohue Syndrome;Citrullinemia type II, neonatal-onset;Infantile Liver Failure Syndrome 2;Bile Acid Synthesis Defect, Congenit…	Organoheterocyclic compounds	Tetrapyrroles and derivatives
RN6100	RN	443	Taurodeoxycholic acid sodium salt	Hepatocellular carcinoma;Cirrhosis;Colorectal cancer;Metastatic melanoma	Lipids and lipid-like molecules	Steroids and steroid derivatives
RP4663	RP	445	LysoPC(18:3(9Z,12Z,15Z))	None	Lipids and lipid-like molecules	Glycerophospholipids
HP5025	HP	450	LysoPC(22:5(7Z,10Z,13Z,16Z,19Z))	None	Lipids and lipid-like molecules	Glycerophospholipids
RN3924	RN	451	Xanthohumol	None	Phenylpropanoids and polyketides	Linear 1,3-diarylpropanoids
RP4455	RP	465	LysoPC(15:0/0:0)	None	Lipids and lipid-like molecules	Glycerophospholipids
RN4355	RN	470	2-Amino-3-hydroxyoctadecyl dihydrogen phosphate	None	Lipids and lipid-like molecules	Sphingolipids
RN2193	RN	471	YK6000000	None	Lipids and lipid-like molecules	Glycerolipids
HN5213	HN	475	(±)-Abscisic acid	None	Lipids and lipid-like molecules	Prenol lipids
RP3504	RP	478	monolinolein	Colorectal cancer	Lipids and lipid-like molecules	Fatty Acyls
RP3579	RP	481	Omeprazole sulphone	None	Organoheterocyclic compounds	Benzimidazoles
RP2787	RP	482	6-Hydroxypentadecanedioic acid	None	Lipids and lipid-like molecules	Fatty Acyls
HN11692	HN	484	1-(9Z,12Z-Octadecadienoyl-2-hydroxy-sn-glycero-3-phosphocholine	Schizophrenia;Pregnancy;Obesity;Cirrhosis;Eosinophilic esophagitis	Lipids and lipid-like molecules	Glycerophospholipids
HN9319	HN	486	1-S-[3-Phenyl-N-(sulfooxy)propanimidoyl]-1-thio-beta-D-glucopyranose	None	Organic oxygen compounds	Organooxygen compounds
RP2279	RP	487	3-Hydroxydodecanedioic acid	Ovarian cancer;3-Hydroxydicarboxylic aciduria	Organic acids and derivatives	Hydroxy acids and derivatives
RP4908	RP	488	LysoPC(22:5(7Z,10Z,13Z,16Z,19Z))	None	Lipids and lipid-like molecules	Glycerophospholipids
RP4963	RP	489	Bilirubin	Crohn's disease;Gallbladder disease;Growth hormone deficiency;Crigler-Najjar syndrome type I;Primary hypomagnesemia;Anemia, congenital dyserythropoietic, type II;Lathosterolosis;Glucose-6-phosphate dehydrogenase deficiency;Cholestasis, progressive familial intrahepatic, 1;Donohue Syndrome;Citrullinemia type II, neonatal-onset;Infantile Liver Failure Syndrome 2;Bile Acid Synthesis Defect, Congenit…	Organoheterocyclic compounds	Tetrapyrroles and derivatives
RN3803	RN	491	Sorbitan, monododecanoate	None	Lipids and lipid-like molecules	Fatty Acyls
RP4353	RP	494	GLYCOCHOLATE	Hepatobiliary diseases;Celiac disease;Biliary atresia;Choledochal cysts;Intrahepatic biliary hypoplasia;Neonatal hepatitis;Alpha-1-antitrypsin deficiency;Cystic fibrosis;Galactosemia type 1;Chronic active hepatitis;Glycogen storage disease;Acute liver failure;Portal vein obstruction;Wilson's disease;Colorectal cancer;Crohn's disease;Ulcerative colitis	Lipids and lipid-like molecules	Steroids and steroid derivatives
RN3804	RN	496	Sorbitan, monododecanoate	None	Lipids and lipid-like molecules	Fatty Acyls
RN6098	RN	500	Taurodeoxycholic acid sodium salt	Hepatocellular carcinoma;Cirrhosis;Colorectal cancer;Metastatic melanoma	Lipids and lipid-like molecules	Steroids and steroid derivatives

### Sheet: Supp. Table 3
Supplementary Table 3 (Evaluation of Classifier Performance): Final hyperparameters used to train the individual classifiers
Dataset	Classifier	Parameters
HN	LRC	{'C': 0.1, 'l1_ratio': 0.1}
HN	SVC	{'C': 1, 'gamma': 'scale'}
HN	RFC	{'n_estimators': 150, 'max_depth': 5}
HN	ADA	{'base_estimator': 'dct_max_depth3', 'n_estimators': 100}
HN	KNN	{'metric': 'cosine', 'n_neighbors': 9}
HP	LRC	{'C': 0.1, 'l1_ratio': 0.1}
HP	SVC	{'C': 10, 'gamma': 'scale'}
HP	RFC	{'n_estimators': 100, 'max_depth': 5}
HP	ADA	{'base_estimator': 'dct_max_depth3', 'n_estimators': 100}
HP	KNN	{'metric': 'cosine', 'n_neighbors': 6}
RN	LRC	{'C': 0.01, 'l1_ratio': 0.1}
RN	SVC	{'C': 1, 'gamma': 'scale'}
RN	RFC	{'n_estimators': 150, 'max_depth': 5}
RN	ADA	{'base_estimator': 'dct_max_depth3', 'n_estimators': 100}
RN	KNN	{'metric': 'cosine', 'n_neighbors': 9}
RP	LRC	{'C': 0.1, 'l1_ratio': 0.1}
RP	SVC	{'C': 10, 'gamma': 'scale'}
RP	RFC	{'n_estimators': 150, 'max_depth': 5}
RP	ADA	{'base_estimator': 'dct_max_depth3', 'n_estimators': 100}
RP	KNN	{'metric': 'cosine', 'n_neighbors': 3}
* dct_max_depth = decision tree w/ max depth of N

### Sheet: Supp. Table 4
Supplementary Table 4 (Evaluation of Classifier Performance): Individual classifier evaluation metrics for training and validating set
Dataset	Classifier	Score Type	BA	F1	MCC	Sensitivity	Specificity	NPV	PPV
HN	ADA	Train	1.0 (0.0)	1.0 (0.0)	1.0 (0.0)	1.0 (0.0)	1.0 (0.0)	1.0 (0.0)	1.0 (0.0)
HN	ADA	Validate	0.904 (0.035)	0.961 (0.013)	0.829 (0.059)	0.971 (0.017)	0.836 (0.069)	0.902 (0.053)	0.951 (0.02)
HN	KNN	Train	1.0 (0.0)	1.0 (0.0)	1.0 (0.0)	1.0 (0.0)	1.0 (0.0)	1.0 (0.0)	1.0 (0.0)
HN	KNN	Validate	0.911 (0.033)	0.961 (0.013)	0.833 (0.056)	0.965 (0.017)	0.857 (0.065)	0.887 (0.051)	0.957 (0.019)
HN	LRC	Train	0.961 (0.013)	0.985 (0.004)	0.934 (0.018)	0.99 (0.004)	0.932 (0.026)	0.967 (0.011)	0.979 (0.008)
HN	LRC	Validate	0.908 (0.033)	0.96 (0.013)	0.83 (0.058)	0.966 (0.018)	0.85 (0.064)	0.889 (0.055)	0.955 (0.019)
HN	RFC	Train	0.99 (0.003)	0.99 (0.003)	0.961 (0.01)	0.981 (0.005)	1.0 (0.001)	0.942 (0.014)	1.0 (0.0)
HN	RFC	Validate	0.902 (0.034)	0.958 (0.013)	0.819 (0.058)	0.965 (0.018)	0.839 (0.066)	0.885 (0.054)	0.951 (0.019)
HN	SVC	Train	0.983 (0.003)	0.986 (0.002)	0.944 (0.009)	0.975 (0.004)	0.992 (0.006)	0.924 (0.012)	0.997 (0.002)
HN	SVC	Validate	0.933 (0.03)	0.966 (0.013)	0.859 (0.054)	0.961 (0.019)	0.906 (0.058)	0.881 (0.053)	0.971 (0.017)
HP	ADA	Train	1.0 (0.0)	1.0 (0.0)	1.0 (0.0)	1.0 (0.0)	1.0 (0.0)	1.0 (0.0)	1.0 (0.0)
HP	ADA	Validate	0.878 (0.04)	0.956 (0.014)	0.802 (0.066)	0.977 (0.016)	0.779 (0.077)	0.916 (0.055)	0.935 (0.021)
HP	KNN	Train	1.0 (0.0)	1.0 (0.0)	1.0 (0.0)	1.0 (0.0)	1.0 (0.0)	1.0 (0.0)	1.0 (0.0)
HP	KNN	Validate	0.884 (0.039)	0.953 (0.015)	0.794 (0.067)	0.966 (0.019)	0.802 (0.077)	0.882 (0.061)	0.941 (0.022)
HP	LRC	Train	0.93 (0.018)	0.974 (0.005)	0.885 (0.024)	0.986 (0.005)	0.874 (0.038)	0.95 (0.015)	0.962 (0.011)
HP	LRC	Validate	0.879 (0.04)	0.951 (0.015)	0.786 (0.067)	0.965 (0.02)	0.793 (0.079)	0.878 (0.061)	0.938 (0.022)
HP	RFC	Train	0.981 (0.008)	0.989 (0.004)	0.954 (0.015)	0.985 (0.005)	0.977 (0.015)	0.952 (0.016)	0.993 (0.005)
HP	RFC	Validate	0.872 (0.041)	0.95 (0.016)	0.779 (0.072)	0.968 (0.019)	0.776 (0.078)	0.884 (0.063)	0.934 (0.022)
HP	SVC	Train	0.985 (0.004)	0.99 (0.002)	0.957 (0.01)	0.984 (0.004)	0.985 (0.006)	0.95 (0.013)	0.995 (0.002)
HP	SVC	Validate	0.9 (0.037)	0.958 (0.014)	0.817 (0.063)	0.966 (0.02)	0.834 (0.072)	0.886 (0.06)	0.95 (0.021)
RN	ADA	Train	1.0 (0.0)	1.0 (0.0)	1.0 (0.0)	1.0 (0.0)	1.0 (0.0)	1.0 (0.0)	1.0 (0.0)
RN	ADA	Validate	0.914 (0.034)	0.965 (0.013)	0.848 (0.058)	0.975 (0.016)	0.854 (0.064)	0.914 (0.052)	0.956 (0.019)
RN	KNN	Train	1.0 (0.0)	1.0 (0.0)	1.0 (0.0)	1.0 (0.0)	1.0 (0.0)	1.0 (0.0)	1.0 (0.0)
RN	KNN	Validate	0.91 (0.036)	0.962 (0.013)	0.836 (0.059)	0.97 (0.018)	0.849 (0.07)	0.901 (0.054)	0.955 (0.02)
RN	LRC	Train	0.951 (0.009)	0.979 (0.003)	0.911 (0.015)	0.984 (0.004)	0.918 (0.018)	0.945 (0.013)	0.975 (0.005)
RN	LRC	Validate	0.93 (0.03)	0.965 (0.013)	0.855 (0.055)	0.962 (0.02)	0.899 (0.055)	0.882 (0.057)	0.969 (0.017)
RN	RFC	Train	0.994 (0.002)	0.995 (0.002)	0.979 (0.007)	0.99 (0.003)	0.999 (0.004)	0.97 (0.01)	1.0 (0.001)
RN	RFC	Validate	0.906 (0.036)	0.963 (0.013)	0.839 (0.06)	0.976 (0.016)	0.835 (0.071)	0.918 (0.052)	0.951 (0.02)
RN	SVC	Train	0.988 (0.004)	0.99 (0.002)	0.958 (0.009)	0.981 (0.004)	0.996 (0.006)	0.942 (0.013)	0.999 (0.002)
RN	SVC	Validate	0.932 (0.03)	0.966 (0.013)	0.858 (0.054)	0.962 (0.019)	0.901 (0.057)	0.883 (0.054)	0.97 (0.017)
RP	ADA	Train	1.0 (0.0)	1.0 (0.0)	1.0 (0.0)	1.0 (0.0)	1.0 (0.0)	1.0 (0.0)	1.0 (0.0)
RP	ADA	Validate	0.904 (0.039)	0.964 (0.013)	0.843 (0.061)	0.981 (0.013)	0.826 (0.077)	0.932 (0.046)	0.949 (0.022)
RP	KNN	Train	1.0 (0.0)	1.0 (0.0)	1.0 (0.0)	1.0 (0.0)	1.0 (0.0)	1.0 (0.0)	1.0 (0.0)
RP	KNN	Validate	0.91 (0.036)	0.962 (0.013)	0.838 (0.059)	0.97 (0.019)	0.851 (0.071)	0.901 (0.056)	0.955 (0.02)
RP	LRC	Train	0.955 (0.014)	0.981 (0.005)	0.917 (0.02)	0.984 (0.005)	0.927 (0.028)	0.946 (0.015)	0.978 (0.008)
RP	LRC	Validate	0.91 (0.037)	0.962 (0.013)	0.836 (0.058)	0.969 (0.018)	0.85 (0.074)	0.899 (0.053)	0.955 (0.021)
RP	RFC	Train	0.989 (0.005)	0.993 (0.002)	0.971 (0.01)	0.989 (0.004)	0.99 (0.01)	0.966 (0.011)	0.997 (0.003)
RP	RFC	Validate	0.881 (0.044)	0.957 (0.014)	0.807 (0.069)	0.979 (0.014)	0.783 (0.087)	0.92 (0.049)	0.937 (0.024)
RP	SVC	Train	0.997 (0.002)	0.997 (0.002)	0.986 (0.007)	0.993 (0.004)	1.0 (0.0)	0.979 (0.011)	1.0 (0.0)
RP	SVC	Validate	0.919 (0.036)	0.967 (0.013)	0.856 (0.059)	0.975 (0.018)	0.863 (0.072)	0.917 (0.055)	0.959 (0.021)
ADA: Adaboost; KNN: K-nearest neighbor; LRC: logistic regression; RFC: random forest; SVC: support vector machine
BA: balanced accuracy; F1: f1-score; MCC: Matthew's Correlation Coeffcient; NPV: negative predictive value; PPV: positive predictive value

### Sheet: Supp. Table 5
Supplementary Table 5 (Evaluation of Classifier Performance): Consensus classifier evaluation metrics for training and validating set
Dataset	Score Type	BA	F1	MCC	Sensitivity	Specificity	NPV	PPV
HN	Train	0.995 (0.003)	0.996 (0.002)	0.983 (0.007)	0.993 (0.003)	0.998 (0.004)	0.977 (0.011)	0.999 (0.001)
HN	Validate	0.918 (0.032)	0.964 (0.013)	0.847 (0.055)	0.97 (0.017)	0.866 (0.062)	0.9 (0.051)	0.959 (0.018)
HP	Train	0.992 (0.003)	0.996 (0.002)	0.982 (0.007)	0.995 (0.002)	0.989 (0.006)	0.984 (0.007)	0.997 (0.002)
HP	Validate	0.89 (0.039)	0.958 (0.014)	0.815 (0.064)	0.975 (0.016)	0.805 (0.074)	0.911 (0.055)	0.942 (0.021)
RN	Train	0.997 (0.001)	0.997 (0.001)	0.986 (0.005)	0.993 (0.002)	1.0 (0.001)	0.979 (0.008)	1.0 (0.0)
RN	Validate	0.927 (0.031)	0.969 (0.012)	0.866 (0.053)	0.974 (0.016)	0.881 (0.061)	0.915 (0.05)	0.964 (0.018)
RP	Train	0.999 (0.001)	0.999 (0.001)	0.995 (0.004)	0.998 (0.002)	1.0 (0.001)	0.993 (0.006)	1.0 (0.0)
RP	Validate	0.915 (0.037)	0.967 (0.013)	0.857 (0.058)	0.98 (0.015)	0.849 (0.073)	0.931 (0.048)	0.955 (0.021)
BA: balanced accuracy; F1: f1-score; MCC: Matthew's Correlation Coeffcient; NPV: negative predictive value; PPV: positive predictive value

### Sheet: Supp. Table 6
Supplementary Table 6 (Evaluation of Classifier Performance): Observed f1-scores from shuffling class labels (Cancer/Normal)
Dataset	F1
	Mean	SD
HN	0.523722	0.0235108
HP	0.527155	0.0246465
RN	0.538711	0.0214646
RP	0.536366	0.024772

### Sheet: Supp. Table 7
Supplementary Table 7 (Evaluation of Classifier Performance): Distribution of samples belonging to score ranges
Score Range	# Cancer	% Cancer	# Early	% Early	# Late	% Late	# Normal	% Normal
-2.0, -1.5	0	0	0	0	0	0	95	0.714
-1.5, -1.0	1	0.002	0	0	1	0.003	16	0.12
-1.0, -0.5	2	0.005	0	0	2	0.006	8	0.06
-0.5, 0.0	1	0.002	0	0	1	0.003	9	0.068
0.0, 0.5	2	0.005	1	0.01	1	0.003	4	0.03
0.5, 1.0	6	0.014	0	0	6	0.018	1	0.008
1.0, 1.5	14	0.032	1	0.01	13	0.039	0	0
1.5, 2.0	405	0.94	99	0.98	306	0.927	0	0

### Sheet: Supp. Table 8
Supplementary Table 8. None of the top ranked identified features (11) in the Gaul et. al., 2015 study appeared within the
top 100 most informative features in the present study
From Gaul et al, 2015							Present Study
Average m/z	Average Retention Time (min)	Ion Type	Ion Theoretical m/z	Mass Error (ppm)	Formula	Name	Present study	Rank in present study
329.173	4.81	[M-CHO-H]−	329.175	−6.1	C21H28O5	cortisone [CAS: 53-06-5]	not found	NA
597.303	10.89	[M-H]−	597.304	−1.8	C27H51O12P	lysophatidylinositol(18:1) [CAS: 1246298-13-4]	not found	NA
261.073	1.01	[M-H]−	261.072	1.5	C9H13N2O7	aspartyl-glutamic acid [CAS: 6157-06-8]	not found	NA
539.43	14.86	[M-H]−	539.431	−2.0	C32H60O6	16-(6-butoxy-3-hydroxy-4,5-dimethylcyclohex-1-en-1-yl)-6,10-dihydroxy-2,6,10,14-tetramethyl hexadecanoic acid [USPTO: document #20100086960]a	not found	NA
536.504	18.56	[M-H]−	536.504	−0.2	C34H67NO3	ceramide(d18:1/16:0) [CAS: 24696-26-2]	Ceramide (d18:1/16:0)	HP: [322]
524.278	12.79	[M-H]−	524.278	0.2	C27H44NO7P	lysophosphatidylethanolamine(22:6) [PUBCHEM: 52925132]	not found	NA
195.102	1.01	[M+Na-2H]−	195.1	9.7	C9H18O3	2-hydroxyl nonanoic acid [CAS: 617-31-2]a	not found	NA
307.263	14.8	[M+Na-2H]−	307.261	6.5	C18H36O2	iso-1,2-octadecanediol [PUBCHEM: 42607317]a	not found	NA
245.138	0.99	[M-H]−	245.139	−4.5	C12H22O5	3-hydroxyl dodecanedioic acid [CAS: 34574-69-1]a	3-Hydroxydodecanedioic acid	HN: [146]; HP: [1794]; RN: [2422]; RP: [486]
883.536	15.4	[M-H]−	883.534	2.4	C47H81O13P	phosphatidylinositol(20:4/18:1) [HMDB: 09901]	phosphatidylinositol(20:4/18:1)	RN: [1264]
467.373	14.61	[M-H]−	467.374	−2.1	C28H52O5	7,9,13-trihydroxyoctacosa-16,22-dienoic acid [USPTO: document #20120136057]a	not found	NA
D.A. Gaul, R. Mezencev, T.Q. Long, C.M. Jones, B.B. Benigno, A. Gray, et al., Highly-accurate metabolomic detection of early-stage ovarian cancer, Sci. Rep. 5 (2015) 16351. doi: 10.1038/srep16351.
